# Snoring and risk of dementia: a prospective cohort and Mendelian randomization study

**DOI:** 10.1101/2023.10.12.23296972

**Authors:** Yaqing Gao, Shea Andrews, Willa Brenowitz, Cyrus A Raji, Kristine Yaffe, Yue Leng

**Author notes:** Joint first authors (Yaqing Gao, Shea Andrews). Correspondence to: Yue Leng, Department of Psychiatry and Behavioral Sciences, University of California San Francisco San Francisco, CA 94107, USA.

## Abstract

**Background:** The association between snoring, a very common condition that increases with age, and dementia risk is controversial. Snoring is linked to obstructive sleep apnoea and cardiometabolic conditions, both of which are associated with an increased risk of dementia. However, snoring also increases with body mass index (BMI), which in late life is linked to lower dementia risk, possibly due to metabolic changes during prodromal dementia.

**Methods:** The prospective cohort study used data from 450,027 UK Biobank participants with snoring measured at baseline (2006 – 2010), and followed up for dementia diagnosis (censored at 2022). Two-sample Mendelian randomization (MR) analysis used summary statistics for genome-wide association studies of Alzheimer’s disease (AD) (n = 94,437; cases = 35,274) and snoring (n = 408,317; snorers = 151,011).

**Results:** During a median follow-up of 13.5 years, 7,937 individuals developed dementia. Snoring was associated with an 8% lower risk of all-cause dementia (hazard ratio [HR] 0.92; 95% confidence interval [CI] 0.88 to 0.97) and AD (HR 0.92; 95% CI 0.86 to 0.99). The association was stronger in older individuals, *APOE* ε4 allele carriers, and during shorter follow-up periods. MR analyses suggested no causal effect of snoring on AD, however, genetic liability to AD was associated with a lower risk of snoring. Multivariable MR indicated that the effect of AD on snoring was primarily driven by BMI.

**Conclusions:** The phenotypic association between snoring and lower dementia risk likely stems from reverse causation, with genetic predisposition to AD associated with reduced snoring. This may be driven by weight loss in prodromal AD.
