## Supplementary material for "Snoring and risk of dementia: a prospective cohort and Mendelian randomization study": e-Table3

### Sheet: eTable3
SNP	effect_allele.exposure	other_allele.exposure	effect_allele.outcome	other_allele.outcome	beta.exposure	beta.outcome	eaf.exposure	eaf.outcome	remove	palindromic	ambiguous	id.outcome	chr.outcome	pos.outcome	se.outcome	z.outcome	pval.outcome	samplesize.outcome	outcome	mr_keep.outcome	pval_origin.outcome	chr.exposure	pos.exposure	se.exposure	pval.exposure	exposure	mr_keep.exposure	pval_origin.exposure	id.exposure	action	mr_keep	apoe_region	gws.outcome	X13	proxy.outcome	target_snp.outcome	proxy_snp.outcome	target_a1.outcome	proxy_a1.outcome	target_a2.outcome	proxy_a2.outcome	z.exposure	samplesize.exposure
rs10878269	T	C	T	C	0.00885643	0.0157	0.36426	0.340007	FALSE	FALSE	FALSE	pvjE15	12	65791463	0.0147	1.06803	0.2836	63926	AD	TRUE	reported	12	65791463	0.00108623	2.3e-16	Snoring	TRUE	reported	fM1Jjx	2	TRUE	FALSE	FALSE	NA	NA	NA	NA	NA	NA	NA	NA	NA	NA
rs11018488	T	A	T	A	-0.00678037	-0.0112	0.373309	0.267634	FALSE	TRUE	FALSE	pvjE15	11	88861590	0.0166	-0.674699	0.4995	63926	AD	TRUE	reported	11	88861590	0.00109873	5.3e-10	Snoring	TRUE	reported	fM1Jjx	2	TRUE	FALSE	FALSE	NA	NA	NA	NA	NA	NA	NA	NA	NA	NA
rs1108431	T	C	T	C	0.00659375	-0.0373	0.373169	0.408163	FALSE	FALSE	FALSE	pvjE15	16	31054607	0.0149	-2.50336	0.01224	63926	AD	TRUE	reported	16	31054607	0.00107941	1.2e-09	Snoring	TRUE	reported	fM1Jjx	2	TRUE	FALSE	FALSE	NA	NA	NA	NA	NA	NA	NA	NA	NA	NA
rs12119849	A	G	A	G	0.0122562	0.0386	0.087458	0.10984	FALSE	FALSE	FALSE	pvjE15	1	96878072	0.027	1.42963	0.1535	63926	AD	TRUE	reported	1	96878072	0.00186046	4.1e-11	Snoring	TRUE	reported	fM1Jjx	2	TRUE	FALSE	FALSE	NA	NA	NA	NA	NA	NA	NA	NA	NA	NA
rs12429765	G	A	G	A	-0.00679952	0.009	0.491991	0.51362	FALSE	FALSE	FALSE	pvjE15	13	40745860	0.0145	0.62069	0.5354	63926	AD	TRUE	reported	13	40745860	0.0010508	6.2e-11	Snoring	TRUE	reported	fM1Jjx	2	TRUE	FALSE	FALSE	NA	NA	NA	NA	NA	NA	NA	NA	NA	NA
rs13156484	A	G	A	G	-0.00579606	0.0247	0.471755	0.535209	FALSE	FALSE	FALSE	pvjE15	5	122653399	0.0144	1.71528	0.08546	63926	AD	TRUE	reported	5	122653399	0.00105642	2.7e-08	Snoring	TRUE	reported	fM1Jjx	2	TRUE	FALSE	FALSE	NA	NA	NA	NA	NA	NA	NA	NA	NA	NA
rs13251292	G	A	G	A	0.00737472	-0.0287	0.411138	0.451619	FALSE	FALSE	FALSE	pvjE15	8	71474355	0.0151	-1.90066	0.05676	63926	AD	TRUE	reported	8	71474355	0.00106717	4.3e-12	Snoring	TRUE	reported	fM1Jjx	2	TRUE	FALSE	FALSE	NA	NA	NA	NA	NA	NA	NA	NA	NA	NA
rs1374895	T	C	T	C	-0.00647737	-0.0124	0.545455	0.496736	FALSE	FALSE	FALSE	pvjE15	3	77615539	0.0143	-0.867133	0.3862	63926	AD	TRUE	reported	3	77615539	0.00105131	4.5e-10	Snoring	TRUE	reported	fM1Jjx	2	TRUE	FALSE	FALSE	NA	NA	NA	NA	NA	NA	NA	NA	NA	NA
rs1416685	C	G	C	G	0.00621289	-0.01	0.407832	0.309371	FALSE	TRUE	FALSE	pvjE15	1	51243374	0.0144	-0.694444	0.4863	63926	AD	TRUE	reported	1	51243374	0.00106412	5.3e-09	Snoring	TRUE	reported	fM1Jjx	2	TRUE	FALSE	FALSE	NA	NA	NA	NA	NA	NA	NA	NA	NA	NA
rs1609721	C	T	C	T	-0.00606085	0.0017	0.399495	0.404232	FALSE	FALSE	FALSE	pvjE15	3	94009049	0.0147	0.115646	0.908	63926	AD	TRUE	reported	3	94009049	0.00106787	8e-09	Snoring	TRUE	reported	fM1Jjx	2	TRUE	FALSE	FALSE	NA	NA	NA	NA	NA	NA	NA	NA	NA	NA
rs1641511	A	G	A	G	-0.00714582	-0.0026	0.759472	0.769567	FALSE	FALSE	FALSE	pvjE15	17	7559677	0.0174	-0.149425	0.8819	63926	AD	TRUE	reported	17	7559677	0.00123353	5e-09	Snoring	TRUE	reported	fM1Jjx	2	TRUE	FALSE	FALSE	NA	NA	NA	NA	NA	NA	NA	NA	NA	NA
rs17060460	G	A	G	A	0.00709136	0.004	0.226648	0.26446	FALSE	FALSE	FALSE	pvjE15	6	100827834	0.0171	0.233918	0.8127	63926	AD	TRUE	reported	6	100827834	0.00124704	1.4e-08	Snoring	TRUE	reported	fM1Jjx	2	TRUE	FALSE	FALSE	NA	NA	NA	NA	NA	NA	NA	NA	NA	NA
rs17151229	C	G	C	G	0.0065399	-0.0326	0.341229	0.430778	FALSE	TRUE	TRUE	pvjE15	7	127382155	0.0152	-2.14474	0.03229	63926	AD	TRUE	reported	7	127382155	0.00110239	1.9e-09	Snoring	TRUE	reported	fM1Jjx	2	FALSE	FALSE	FALSE	NA	NA	NA	NA	NA	NA	NA	NA	NA	NA
rs17680229	A	G	A	G	-0.00907807	-0.0128	0.154745	0.135556	FALSE	FALSE	FALSE	pvjE15	17	46129762	0.0214	-0.598131	0.5495	63926	AD	TRUE	reported	17	46129762	0.00145122	4.3e-10	Snoring	TRUE	reported	fM1Jjx	2	TRUE	FALSE	FALSE	NA	NA	NA	NA	NA	NA	NA	NA	NA	NA
rs180110	A	G	A	G	0.00680144	0.007	0.590332	0.576588	FALSE	FALSE	FALSE	pvjE15	17	67930613	0.0145	0.482759	0.631	63926	AD	TRUE	reported	17	67930613	0.00105997	2.1e-10	Snoring	TRUE	reported	fM1Jjx	2	TRUE	FALSE	FALSE	NA	NA	NA	NA	NA	NA	NA	NA	NA	NA
rs2049045	C	G	C	G	-0.00834105	0.0301	0.186316	0.163462	FALSE	TRUE	FALSE	pvjE15	11	27694241	0.0189	1.59259	0.1104	63926	AD	TRUE	reported	11	27694241	0.00134145	8.8e-10	Snoring	TRUE	reported	fM1Jjx	2	TRUE	FALSE	FALSE	NA	NA	NA	NA	NA	NA	NA	NA	NA	NA
rs2207944	C	T	C	T	0.00594528	-0.0047	0.454561	0.493459	FALSE	FALSE	FALSE	pvjE15	6	84307328	0.0144	-0.326389	0.7422	63926	AD	TRUE	reported	6	84307328	0.00106471	2e-08	Snoring	TRUE	reported	fM1Jjx	2	TRUE	FALSE	FALSE	NA	NA	NA	NA	NA	NA	NA	NA	NA	NA
rs2307111	C	T	C	T	-0.00766743	0.005	0.39327	0.410047	FALSE	FALSE	FALSE	pvjE15	5	75003678	0.0145	0.344828	0.7292	63926	AD	TRUE	reported	5	75003678	0.00106982	4.8e-13	Snoring	TRUE	reported	fM1Jjx	2	TRUE	FALSE	FALSE	NA	NA	NA	NA	NA	NA	NA	NA	NA	NA
rs2664299	C	T	C	T	-0.00750294	0.0041	0.42078	0.469543	FALSE	FALSE	FALSE	pvjE15	14	99742187	0.0146	0.280822	0.7807	63926	AD	TRUE	reported	14	99742187	0.00106064	1.1e-12	Snoring	TRUE	reported	fM1Jjx	2	TRUE	FALSE	FALSE	NA	NA	NA	NA	NA	NA	NA	NA	NA	NA
rs34811474	A	G	A	G	-0.00799627	-0.0012	0.232211	0.210488	FALSE	FALSE	FALSE	pvjE15	4	25408838	0.0213	-0.056338	0.9546	63926	AD	TRUE	reported	4	25408838	0.00123692	1.3e-10	Snoring	TRUE	reported	fM1Jjx	2	TRUE	FALSE	FALSE	NA	NA	NA	NA	NA	NA	NA	NA	NA	NA
rs4744369	A	T	A	T	0.00582525	-0.0104	0.587017	0.556463	FALSE	TRUE	TRUE	pvjE15	9	97475396	0.0145	-0.717241	0.4728	63926	AD	TRUE	reported	9	97475396	0.00106803	4e-08	Snoring	TRUE	reported	fM1Jjx	2	FALSE	FALSE	FALSE	NA	NA	NA	NA	NA	NA	NA	NA	NA	NA
rs4976269	A	G	A	G	-0.00684392	0.0042	0.328799	0.359687	FALSE	FALSE	FALSE	pvjE15	5	134452597	0.0152	0.276316	0.7847	63926	AD	TRUE	reported	5	134452597	0.00111414	8.6e-10	Snoring	TRUE	reported	fM1Jjx	2	TRUE	FALSE	FALSE	NA	NA	NA	NA	NA	NA	NA	NA	NA	NA
rs4987719	T	C	T	C	0.0162248	-0.0202	0.033448	0.0210603	FALSE	FALSE	FALSE	pvjE15	18	60960310	0.0511	-0.395303	0.6931	63926	AD	TRUE	reported	18	60960310	0.00290619	3.5e-08	Snoring	TRUE	reported	fM1Jjx	2	TRUE	FALSE	FALSE	NA	NA	NA	NA	NA	NA	NA	NA	NA	NA
rs57222984	G	A	G	A	0.00843452	-0.0322	0.243725	0.168302	FALSE	FALSE	FALSE	pvjE15	17	43758898	0.0172	-1.87209	0.06175	63926	AD	TRUE	reported	17	43758898	0.00122014	5.4e-12	Snoring	TRUE	reported	fM1Jjx	2	TRUE	FALSE	FALSE	NA	NA	NA	NA	NA	NA	NA	NA	NA	NA
rs592333	G	A	G	A	0.00905794	0.0195	0.443919	0.489269	FALSE	FALSE	FALSE	pvjE15	13	51340315	0.0147	1.32653	0.1848	63926	AD	TRUE	reported	13	51340315	0.0010512	1e-17	Snoring	TRUE	reported	fM1Jjx	2	TRUE	FALSE	FALSE	NA	NA	NA	NA	NA	NA	NA	NA	NA	NA
rs6054427	A	G	A	G	0.00631646	-0.0279	0.620808	0.683733	FALSE	FALSE	FALSE	pvjE15	20	6635266	0.0152	-1.83553	0.06604	63926	AD	TRUE	reported	20	6635266	0.00108007	4e-09	Snoring	TRUE	reported	fM1Jjx	2	TRUE	FALSE	FALSE	NA	NA	NA	NA	NA	NA	NA	NA	NA	NA
rs6099273	T	C	T	C	0.00668196	0.0024	0.252129	0.247279	FALSE	FALSE	FALSE	pvjE15	20	55347828	0.018	0.133333	0.8956	63926	AD	TRUE	reported	20	55347828	0.00120584	2.6e-08	Snoring	TRUE	reported	fM1Jjx	2	TRUE	FALSE	FALSE	NA	NA	NA	NA	NA	NA	NA	NA	NA	NA
rs61597598	A	G	A	G	0.0118947	0.0152	0.135665	0.131378	FALSE	FALSE	FALSE	pvjE15	2	156996626	0.0217	0.700461	0.4841	63926	AD	TRUE	reported	2	156996626	0.0015292	5.1e-15	Snoring	TRUE	reported	fM1Jjx	2	TRUE	FALSE	FALSE	NA	NA	NA	NA	NA	NA	NA	NA	NA	NA
rs725861	G	A	G	A	0.00908198	-0.0094	0.188021	0.215686	FALSE	FALSE	FALSE	pvjE15	10	9063776	0.0184	-0.51087	0.6082	63926	AD	TRUE	reported	10	9063776	0.00133779	1e-11	Snoring	TRUE	reported	fM1Jjx	2	TRUE	FALSE	FALSE	NA	NA	NA	NA	NA	NA	NA	NA	NA	NA
rs8069947	T	C	T	C	-0.00660598	-0.0435	0.445942	0.428441	FALSE	FALSE	FALSE	pvjE15	17	1985843	0.0144	-3.02083	0.002513	63926	AD	TRUE	reported	17	1985843	0.00105133	2.8e-10	Snoring	TRUE	reported	fM1Jjx	2	TRUE	FALSE	FALSE	NA	NA	NA	NA	NA	NA	NA	NA	NA	NA
rs8108822	T	C	T	C	-0.0108729	-0.0148	0.095073	0.0825472	FALSE	FALSE	FALSE	pvjE15	19	32183171	0.0239	-0.619247	0.5378	63926	AD	TRUE	reported	19	32183171	0.00178271	6.2e-10	Snoring	TRUE	reported	fM1Jjx	2	TRUE	FALSE	FALSE	NA	NA	NA	NA	NA	NA	NA	NA	NA	NA
rs947612	A	G	A	G	-0.0067289	-0.0007	0.752976	0.737024	FALSE	FALSE	FALSE	pvjE15	6	73738661	0.0166	-0.0421687	0.9667	63926	AD	TRUE	reported	6	73738661	0.00121018	1.5e-08	Snoring	TRUE	reported	fM1Jjx	2	TRUE	FALSE	FALSE	NA	NA	NA	NA	NA	NA	NA	NA	NA	NA
rs9583546	C	G	C	G	0.00586789	0.0009	0.632219	0.692042	FALSE	TRUE	FALSE	pvjE15	13	111566412	0.0151	0.0596026	0.9514	63926	AD	TRUE	reported	13	111566412	0.00108049	4e-08	Snoring	TRUE	reported	fM1Jjx	2	TRUE	FALSE	FALSE	NA	NA	NA	NA	NA	NA	NA	NA	NA	NA
rs10416500	C	G	C	G	0.2003	-0.00301501	0.10388	0.081077	FALSE	TRUE	FALSE	KErKDi	19	45586498	0.00192982	NA	0.096	NA	Snoring	TRUE	reported	19	45586498	0.0274	2.742e-13	AD	TRUE	reported	wtirkQ	2	TRUE	TRUE	FALSE	NA	NA	NA	NA	NA	NA	NA	NA	7.31022	63926
rs10808026	A	C	A	C	-0.1006	-0.00227195	0.204181	0.215564	FALSE	FALSE	FALSE	KErKDi	7	143099133	0.00127469	NA	0.097	NA	Snoring	TRUE	reported	7	143099133	0.0157	1.302e-10	AD	TRUE	reported	wtirkQ	2	TRUE	FALSE	FALSE	NA	NA	NA	NA	NA	NA	NA	NA	-6.40764	82771
rs1081105	C	A	C	A	0.942	-0.00542422	0.0285397	0.027637	FALSE	FALSE	FALSE	KErKDi	19	45412955	0.00319106	NA	0.075	NA	Snoring	TRUE	reported	19	45412955	0.0436	1.51e-103	AD	TRUE	reported	wtirkQ	2	TRUE	TRUE	FALSE	NA	NA	NA	NA	NA	NA	NA	NA	21.6055	63926
rs10933431	C	G	C	G	0.0939	-0.000648188	0.76053	0.78148	FALSE	TRUE	FALSE	KErKDi	2	233981912	0.00126375	NA	0.62	NA	Snoring	TRUE	reported	2	233981912	0.0159	3.423e-09	AD	TRUE	reported	wtirkQ	2	TRUE	FALSE	FALSE	NA	NA	NA	NA	NA	NA	NA	NA	5.90566	82771
rs11218343	C	T	C	T	-0.2203	0.000843966	0.0344953	0.036919	FALSE	FALSE	FALSE	KErKDi	11	121435587	0.00277221	NA	0.77	NA	Snoring	TRUE	reported	11	121435587	0.0315	2.883e-12	AD	TRUE	reported	wtirkQ	2	TRUE	FALSE	FALSE	NA	NA	NA	NA	NA	NA	NA	NA	-6.99365	82771
rs114812713	C	G	C	G	0.277632	-0.00226718	0.0185321	0.026907	FALSE	TRUE	FALSE	KErKDi	6	41034000	0.00328276	NA	0.46	NA	Snoring	TRUE	reported	6	41034000	0.0510204	2.1e-13	AD	TRUE	reported	wtirkQ	2	TRUE	FALSE	FALSE	NA	NA	NA	NA	NA	NA	NA	NA	5.44158	94437
rs12539172	C	T	C	T	0.0823	0.000621476	0.713522	0.674116	FALSE	FALSE	FALSE	KErKDi	7	100091795	0.00111292	NA	0.55	NA	Snoring	TRUE	reported	7	100091795	0.0134	9.258e-10	AD	TRUE	reported	wtirkQ	2	TRUE	FALSE	FALSE	NA	NA	NA	NA	NA	NA	NA	NA	6.14179	82771
rs12881735	C	T	C	T	-0.0861	-0.000125148	0.237663	0.235334	FALSE	FALSE	FALSE	KErKDi	14	92932828	0.0012319	NA	0.89	NA	Snoring	TRUE	reported	14	92932828	0.0149	7.354e-09	AD	TRUE	reported	wtirkQ	2	TRUE	FALSE	FALSE	NA	NA	NA	NA	NA	NA	NA	NA	-5.77852	82771
rs138190086	A	G	A	G	0.262364	0.000425244	0.0168662	0.019433	FALSE	FALSE	FALSE	KErKDi	17	61538148	0.00382052	NA	0.87	NA	Snoring	TRUE	reported	17	61538148	0.0586735	5.3e-09	AD	TRUE	reported	wtirkQ	2	TRUE	FALSE	FALSE	NA	NA	NA	NA	NA	NA	NA	NA	4.4716	94437
rs147711004	A	G	A	G	1.1354	-0.00605219	0.0214858	0.036929	FALSE	FALSE	FALSE	KErKDi	19	45337918	0.00283085	NA	0.031	NA	Snoring	TRUE	reported	19	45337918	0.0366	1e-200	AD	TRUE	reported	wtirkQ	2	TRUE	TRUE	FALSE	NA	NA	NA	NA	NA	NA	NA	NA	31.0219	63926
rs150685845	G	A	G	A	0.5561	-0.00424903	0.0192168	0.015501	FALSE	FALSE	FALSE	KErKDi	19	45675180	0.00425293	NA	0.28	NA	Snoring	TRUE	reported	19	45675180	0.0645	6.621e-18	AD	TRUE	reported	wtirkQ	2	TRUE	TRUE	FALSE	NA	NA	NA	NA	NA	NA	NA	NA	8.62171	63926
rs17125924	G	A	G	A	0.1279	0.000219506	0.0994194	0.092049	FALSE	FALSE	FALSE	KErKDi	14	53391680	0.0018099	NA	0.92	NA	Snoring	TRUE	reported	14	53391680	0.0211	1.424e-09	AD	TRUE	reported	wtirkQ	2	TRUE	FALSE	FALSE	NA	NA	NA	NA	NA	NA	NA	NA	6.06161	82771
rs2830500	A	C	A	C	-0.0725707	-0.000463011	0.336	0.291785	FALSE	FALSE	FALSE	KErKDi	21	28156856	0.00115103	NA	0.69	NA	Snoring	TRUE	reported	21	28156856	0.0127551	2.6e-08	AD	TRUE	reported	wtirkQ	2	TRUE	FALSE	FALSE	NA	NA	NA	NA	NA	NA	NA	NA	-5.68954	94437
rs3740688	T	G	T	G	0.0887	0.00307137	0.52621	0.544864	FALSE	FALSE	FALSE	KErKDi	11	47380340	0.00105009	NA	0.0039	NA	Snoring	TRUE	reported	11	47380340	0.0123	5.462e-13	AD	TRUE	reported	wtirkQ	2	TRUE	FALSE	FALSE	NA	NA	NA	NA	NA	NA	NA	NA	7.21138	82771
rs3752246	C	G	C	G	-0.1363	-0.00094357	0.837931	0.823088	FALSE	TRUE	FALSE	KErKDi	19	1056492	0.00136624	NA	0.5	NA	Snoring	TRUE	reported	19	1056492	0.0167	3.062e-16	AD	TRUE	reported	wtirkQ	2	TRUE	FALSE	FALSE	NA	NA	NA	NA	NA	NA	NA	NA	-8.16168	82771
rs3851179	C	T	C	T	0.1304	0.00162278	0.667151	0.628376	FALSE	FALSE	FALSE	KErKDi	11	85868640	0.00107904	NA	0.12	NA	Snoring	TRUE	reported	11	85868640	0.0126	6.032e-25	AD	TRUE	reported	wtirkQ	2	TRUE	FALSE	FALSE	NA	NA	NA	NA	NA	NA	NA	NA	10.3492	82771
rs4844610	C	A	C	A	-0.1569	0.000875671	0.780138	0.822587	FALSE	FALSE	FALSE	KErKDi	1	207802552	0.00136664	NA	0.58	NA	Snoring	TRUE	reported	1	207802552	0.0155	3.601e-24	AD	TRUE	reported	wtirkQ	2	TRUE	FALSE	FALSE	NA	NA	NA	NA	NA	NA	NA	NA	-10.1226	82771
rs593742	G	A	G	A	-0.0725707	0.000127782	0.297965	0.306317	FALSE	FALSE	FALSE	KErKDi	15	59045774	0.00113561	NA	0.97	NA	Snoring	TRUE	reported	15	59045774	0.0102041	6.8e-09	AD	TRUE	reported	wtirkQ	2	TRUE	FALSE	FALSE	NA	NA	NA	NA	NA	NA	NA	NA	-7.11193	94437
rs6024870	A	G	A	G	-0.1229	-0.00246038	0.0828199	0.086375	FALSE	FALSE	FALSE	KErKDi	20	54997568	0.00186486	NA	0.17	NA	Snoring	TRUE	reported	20	54997568	0.0223	3.463e-08	AD	TRUE	reported	wtirkQ	2	TRUE	FALSE	FALSE	NA	NA	NA	NA	NA	NA	NA	NA	-5.51121	82771
rs62039712	A	G	A	G	0.14842	-0.00144403	0.0942294	0.12031	FALSE	FALSE	FALSE	KErKDi	16	79355857	0.00166362	NA	0.46	NA	Snoring	TRUE	reported	16	79355857	0.0331633	3.7e-08	AD	TRUE	reported	wtirkQ	2	TRUE	FALSE	FALSE	NA	NA	NA	NA	NA	NA	NA	NA	4.47543	94437
rs6733839	T	C	T	C	0.1814	-0.000175133	0.394804	0.391549	FALSE	FALSE	FALSE	KErKDi	2	127892810	0.00108666	NA	0.9	NA	Snoring	TRUE	reported	2	127892810	0.013	2.05e-44	AD	TRUE	reported	wtirkQ	2	TRUE	FALSE	FALSE	NA	NA	NA	NA	NA	NA	NA	NA	13.9538	82771
rs7185636	C	T	C	T	-0.0833816	-0.000772594	0.155717	0.174106	FALSE	FALSE	FALSE	KErKDi	16	19808163	0.00137769	NA	0.6	NA	Snoring	TRUE	reported	16	19808163	0.0153061	2.4e-08	AD	TRUE	reported	wtirkQ	2	TRUE	FALSE	FALSE	NA	NA	NA	NA	NA	NA	NA	NA	-5.4476	94437
rs73223431	T	C	T	C	0.0962	-0.000164236	0.294171	0.36647	FALSE	FALSE	FALSE	KErKDi	8	27219987	0.00108477	NA	0.86	NA	Snoring	TRUE	reported	8	27219987	0.0128	6.297e-14	AD	TRUE	reported	wtirkQ	2	TRUE	FALSE	FALSE	NA	NA	NA	NA	NA	NA	NA	NA	7.51562	82771
rs7412	T	C	T	C	-0.4673	-2.41928e-05	0.0956586	0.08051	FALSE	FALSE	FALSE	KErKDi	19	45412079	0.001921	NA	1	NA	Snoring	TRUE	reported	19	45412079	0.0305	6.401e-53	AD	TRUE	reported	wtirkQ	2	TRUE	TRUE	FALSE	NA	NA	NA	NA	NA	NA	NA	NA	-15.3213	63926
rs75364577	A	G	A	G	0.114	-0.00140487	0.153804	0.156368	FALSE	FALSE	FALSE	KErKDi	19	1028149	0.00145004	NA	0.38	NA	Snoring	TRUE	reported	19	1028149	0.0198	9.228e-09	AD	TRUE	reported	wtirkQ	2	TRUE	FALSE	FALSE	NA	NA	NA	NA	NA	NA	NA	NA	5.75758	82771
rs7920721	G	A	G	A	0.076961	0.00103939	0.393236	0.380351	FALSE	FALSE	FALSE	KErKDi	10	11720308	0.00107959	NA	0.33	NA	Snoring	TRUE	reported	10	11720308	0.0127551	1.8e-11	AD	TRUE	reported	wtirkQ	2	TRUE	FALSE	FALSE	NA	NA	NA	NA	NA	NA	NA	NA	6.03375	94437
rs7933202	C	A	C	A	-0.113	0.000215515	0.340769	0.396367	FALSE	FALSE	FALSE	KErKDi	11	59936926	0.00107012	NA	0.85	NA	Snoring	TRUE	reported	11	59936926	0.0125	1.913e-19	AD	TRUE	reported	wtirkQ	2	TRUE	FALSE	FALSE	NA	NA	NA	NA	NA	NA	NA	NA	-9.04	82771
rs9270599	A	G	A	G	-0.0886	5.31046e-05	NA	0.562017	FALSE	FALSE	FALSE	KErKDi	6	32561656	0.00105381	NA	0.98	NA	Snoring	TRUE	reported	6	32561656	0.0136	6.937e-11	AD	TRUE	reported	wtirkQ	2	TRUE	FALSE	FALSE	NA	NA	NA	NA	NA	NA	NA	NA	-6.51471	82771
rs9331896	T	C	T	C	0.132	0.000993188	0.609557	0.588208	FALSE	FALSE	FALSE	KErKDi	8	27467686	0.00106476	NA	0.35	NA	Snoring	TRUE	reported	8	27467686	0.013	4.634e-24	AD	TRUE	reported	wtirkQ	2	TRUE	FALSE	FALSE	NA	NA	NA	NA	NA	NA	NA	NA	10.1538	82771
rs9473117	C	A	C	A	0.0873	-0.00189541	0.264898	0.278022	FALSE	FALSE	FALSE	KErKDi	6	47431284	0.00117037	NA	0.11	NA	Snoring	TRUE	reported	6	47431284	0.0135	1.163e-10	AD	TRUE	reported	wtirkQ	2	TRUE	FALSE	FALSE	NA	NA	NA	NA	NA	NA	NA	NA	6.46667	82771
rs1000940	G	A	G	A	0.0192	0.00332843	0.316697	0.301192	FALSE	FALSE	FALSE	KErKDi	17	5283252	0.00113989	NA	0.0046	NA	Snoring	TRUE	reported	17	5283252	0.0034	1.284e-08	BMI	TRUE	reported	tUodhd	2	TRUE	NA	FALSE	NA	NA	NA	NA	NA	NA	NA	NA	NA	NA
rs10132280	A	C	A	C	-0.023	-0.00168534	0.274211	0.300073	FALSE	FALSE	FALSE	KErKDi	14	25928179	0.00114598	NA	0.13	NA	Snoring	TRUE	reported	14	25928179	0.0034	1.141e-11	BMI	TRUE	reported	tUodhd	2	TRUE	NA	FALSE	NA	NA	NA	NA	NA	NA	NA	NA	NA	NA
rs1016287	C	T	C	T	-0.0229	-0.000670713	0.757455	0.701384	FALSE	FALSE	FALSE	KErKDi	2	59305625	0.00114176	NA	0.47	NA	Snoring	TRUE	reported	2	59305625	0.0034	2.253e-11	BMI	TRUE	reported	tUodhd	2	TRUE	NA	FALSE	NA	NA	NA	NA	NA	NA	NA	NA	NA	NA
rs10182181	G	A	G	A	0.0307	-0.000237193	0.441582	0.487739	FALSE	FALSE	FALSE	KErKDi	2	25150296	0.00104469	NA	0.79	NA	Snoring	TRUE	reported	2	25150296	0.0031	8.777e-24	BMI	TRUE	reported	tUodhd	2	TRUE	NA	FALSE	NA	NA	NA	NA	NA	NA	NA	NA	NA	NA
rs10733682	G	A	G	A	-0.0174	-0.000316769	0.506361	0.527431	FALSE	FALSE	FALSE	KErKDi	9	129460914	0.0010616	NA	0.74	NA	Snoring	TRUE	reported	9	129460914	0.0031	1.83e-08	BMI	TRUE	reported	tUodhd	2	TRUE	NA	FALSE	NA	NA	NA	NA	NA	NA	NA	NA	NA	NA
rs10938397	G	A	G	A	0.0402	0.00254958	0.420293	0.434731	FALSE	FALSE	FALSE	KErKDi	4	45182527	0.00105528	NA	0.02	NA	Snoring	TRUE	reported	4	45182527	0.0031	3.205e-38	BMI	TRUE	reported	tUodhd	2	TRUE	NA	FALSE	NA	NA	NA	NA	NA	NA	NA	NA	NA	NA
rs10968576	G	A	G	A	0.0249	0.000407571	0.373319	0.323905	FALSE	FALSE	FALSE	KErKDi	9	28414339	0.00111425	NA	0.74	NA	Snoring	TRUE	reported	9	28414339	0.0033	6.607e-14	BMI	TRUE	reported	tUodhd	2	TRUE	NA	FALSE	NA	NA	NA	NA	NA	NA	NA	NA	NA	NA
rs11030104	G	A	G	A	-0.0414	-0.00742536	0.180928	0.202302	FALSE	FALSE	FALSE	KErKDi	11	27684517	0.00130075	NA	1.9e-08	NA	Snoring	TRUE	reported	11	27684517	0.0038	5.557e-28	BMI	TRUE	reported	tUodhd	2	FALSE	NA	TRUE	NA	NA	NA	NA	NA	NA	NA	NA	NA	NA
rs11057405	A	G	A	G	-0.0307	-0.00579688	0.120877	0.106394	FALSE	FALSE	FALSE	KErKDi	12	122781897	0.00169226	NA	0.00057	NA	Snoring	TRUE	reported	12	122781897	0.0055	2.019e-08	BMI	TRUE	reported	tUodhd	2	TRUE	NA	FALSE	NA	NA	NA	NA	NA	NA	NA	NA	NA	NA
rs11165643	T	C	T	C	0.0218	0.00395702	0.581547	0.592943	FALSE	FALSE	FALSE	KErKDi	1	96924097	0.00106222	NA	0.00011	NA	Snoring	TRUE	reported	1	96924097	0.0031	2.07e-12	BMI	TRUE	reported	tUodhd	2	TRUE	NA	FALSE	NA	NA	NA	NA	NA	NA	NA	NA	NA	NA
rs1167827	G	A	G	A	0.0202	0.000483211	0.537873	0.564978	FALSE	FALSE	FALSE	KErKDi	7	75163169	0.0010542	NA	0.57	NA	Snoring	TRUE	reported	7	75163169	0.0033	6.333e-10	BMI	TRUE	reported	tUodhd	2	TRUE	NA	FALSE	NA	NA	NA	NA	NA	NA	NA	NA	NA	NA
rs11727676	C	T	C	T	-0.0358	0.00145033	0.119703	0.096179	FALSE	FALSE	FALSE	KErKDi	4	145659064	0.0017693	NA	0.4	NA	Snoring	TRUE	reported	4	145659064	0.0064	2.55e-08	BMI	TRUE	reported	tUodhd	2	TRUE	NA	FALSE	NA	NA	NA	NA	NA	NA	NA	NA	NA	NA
rs12286929	G	A	G	A	0.0217	0.00306552	0.584124	0.526291	FALSE	FALSE	FALSE	KErKDi	11	115022404	0.00104664	NA	0.0037	NA	Snoring	TRUE	reported	11	115022404	0.0031	1.31e-12	BMI	TRUE	reported	tUodhd	2	TRUE	NA	FALSE	NA	NA	NA	NA	NA	NA	NA	NA	NA	NA
rs12429545	A	G	A	G	0.0334	0.00202403	0.13087	0.129041	FALSE	FALSE	FALSE	KErKDi	13	54102206	0.00156996	NA	0.18	NA	Snoring	TRUE	reported	13	54102206	0.0047	1.094e-12	BMI	TRUE	reported	tUodhd	2	TRUE	NA	FALSE	NA	NA	NA	NA	NA	NA	NA	NA	NA	NA
rs12940622	A	G	A	G	-0.0182	-0.00223893	0.452779	0.440899	FALSE	FALSE	FALSE	KErKDi	17	78615571	0.00105053	NA	0.036	NA	Snoring	TRUE	reported	17	78615571	0.0031	2.494e-09	BMI	TRUE	reported	tUodhd	2	TRUE	NA	FALSE	NA	NA	NA	NA	NA	NA	NA	NA	NA	NA
rs12986742	C	T	C	T	0.0212	0.00133419	0.407603	0.476113	FALSE	FALSE	FALSE	KErKDi	2	58975143	0.0010501	NA	0.21	NA	Snoring	TRUE	reported	2	58975143	0.0037	1.006e-08	BMI	TRUE	reported	tUodhd	2	TRUE	NA	FALSE	NA	NA	NA	NA	NA	NA	NA	NA	NA	NA
rs13021737	G	A	G	A	0.0601	-0.000813631	0.835036	0.82902	FALSE	FALSE	FALSE	KErKDi	2	632348	0.00138533	NA	0.54	NA	Snoring	TRUE	reported	2	632348	0.004	1.113e-50	BMI	TRUE	reported	tUodhd	2	TRUE	NA	FALSE	NA	NA	NA	NA	NA	NA	NA	NA	NA	NA
rs13078960	G	T	G	T	0.0297	-0.000845709	0.176044	0.200842	FALSE	FALSE	FALSE	KErKDi	3	85807590	0.00130504	NA	0.54	NA	Snoring	TRUE	reported	3	85807590	0.0039	1.737e-14	BMI	TRUE	reported	tUodhd	2	TRUE	NA	FALSE	NA	NA	NA	NA	NA	NA	NA	NA	NA	NA
rs13107325	T	C	T	C	0.0477	0.0019314	0.0473169	0.074281	FALSE	FALSE	FALSE	KErKDi	4	103188709	0.00199384	NA	0.36	NA	Snoring	TRUE	reported	4	103188709	0.0068	1.825e-12	BMI	TRUE	reported	tUodhd	2	TRUE	NA	FALSE	NA	NA	NA	NA	NA	NA	NA	NA	NA	NA
rs13191362	G	A	G	A	-0.0277	-0.000208292	0.0820485	0.125009	FALSE	FALSE	FALSE	KErKDi	6	163033350	0.00158305	NA	0.97	NA	Snoring	TRUE	reported	6	163033350	0.0048	7.339e-09	BMI	TRUE	reported	tUodhd	2	TRUE	NA	FALSE	NA	NA	NA	NA	NA	NA	NA	NA	NA	NA
rs1516725	C	T	C	T	0.0451	-0.00109985	0.887015	0.862861	FALSE	FALSE	FALSE	KErKDi	3	185824004	0.00152031	NA	0.54	NA	Snoring	TRUE	reported	3	185824004	0.0046	1.886e-22	BMI	TRUE	reported	tUodhd	2	TRUE	NA	FALSE	NA	NA	NA	NA	NA	NA	NA	NA	NA	NA
rs1528435	T	C	T	C	0.0178	0.00141199	0.641691	0.620856	FALSE	FALSE	FALSE	KErKDi	2	181550962	0.0010768	NA	0.18	NA	Snoring	TRUE	reported	2	181550962	0.0031	1.196e-08	BMI	TRUE	reported	tUodhd	2	TRUE	NA	FALSE	NA	NA	NA	NA	NA	NA	NA	NA	NA	NA
rs1558902	A	T	A	T	0.0818	0.00681362	0.445131	0.402349	FALSE	TRUE	TRUE	KErKDi	16	53803574	0.00106489	NA	1.6e-10	NA	Snoring	TRUE	reported	16	53803574	0.0031	7.51e-153	BMI	TRUE	reported	tUodhd	2	FALSE	NA	TRUE	NA	NA	NA	NA	NA	NA	NA	NA	NA	NA
rs16851483	T	G	T	G	0.0483	0.00667321	0.0554943	0.06605	FALSE	FALSE	FALSE	KErKDi	3	141275436	0.00210264	NA	0.0016	NA	Snoring	TRUE	reported	3	141275436	0.0077	3.548e-10	BMI	TRUE	reported	tUodhd	2	TRUE	NA	FALSE	NA	NA	NA	NA	NA	NA	NA	NA	NA	NA
rs16951275	C	T	C	T	-0.0311	-0.000521042	0.175254	0.224709	FALSE	FALSE	FALSE	KErKDi	15	68077168	0.00124986	NA	0.72	NA	Snoring	TRUE	reported	15	68077168	0.0037	1.911e-17	BMI	TRUE	reported	tUodhd	2	TRUE	NA	FALSE	NA	NA	NA	NA	NA	NA	NA	NA	NA	NA
rs17001654	G	C	G	C	0.0306	5.81514e-05	0.126495	0.147596	FALSE	TRUE	FALSE	KErKDi	4	77129568	0.00148994	NA	0.99	NA	Snoring	TRUE	reported	4	77129568	0.0053	7.76e-09	BMI	TRUE	reported	tUodhd	2	TRUE	NA	FALSE	NA	NA	NA	NA	NA	NA	NA	NA	NA	NA
rs17024393	C	T	C	T	0.0658	0.00726235	0.0632705	0.026073	FALSE	FALSE	FALSE	KErKDi	1	110154688	0.00328719	NA	0.031	NA	Snoring	TRUE	reported	1	110154688	0.0088	7.029e-14	BMI	TRUE	reported	tUodhd	2	TRUE	NA	FALSE	NA	NA	NA	NA	NA	NA	NA	NA	NA	NA
rs17066856	C	T	C	T	-0.0395	0.00312368	0.0762074	0.091564	FALSE	FALSE	FALSE	KErKDi	18	58049656	0.0018158	NA	0.087	NA	Snoring	TRUE	reported	18	58049656	0.0055	6.225e-13	BMI	TRUE	reported	tUodhd	2	TRUE	NA	FALSE	NA	NA	NA	NA	NA	NA	NA	NA	NA	NA
rs17094222	C	T	C	T	0.0249	0.00294926	0.214832	0.213254	FALSE	FALSE	FALSE	KErKDi	10	102395440	0.00127927	NA	0.024	NA	Snoring	TRUE	reported	10	102395440	0.0038	5.942e-11	BMI	TRUE	reported	tUodhd	2	TRUE	NA	FALSE	NA	NA	NA	NA	NA	NA	NA	NA	NA	NA
rs17405819	C	T	C	T	-0.0224	-0.00353269	0.310683	0.29791	FALSE	FALSE	FALSE	KErKDi	8	76806584	0.00114282	NA	0.002	NA	Snoring	TRUE	reported	8	76806584	0.0033	2.07e-11	BMI	TRUE	reported	tUodhd	2	TRUE	NA	FALSE	NA	NA	NA	NA	NA	NA	NA	NA	NA	NA
rs17724992	G	A	G	A	-0.0194	-0.00135526	0.25347	0.266895	FALSE	FALSE	FALSE	KErKDi	19	18454825	0.00118297	NA	0.23	NA	Snoring	TRUE	reported	19	18454825	0.0035	3.415e-08	BMI	TRUE	reported	tUodhd	2	TRUE	NA	FALSE	NA	NA	NA	NA	NA	NA	NA	NA	NA	NA
rs1808579	T	C	T	C	-0.0167	-0.00185865	0.47176	0.484783	FALSE	FALSE	FALSE	KErKDi	18	21104888	0.00104695	NA	0.077	NA	Snoring	TRUE	reported	18	21104888	0.0031	4.169e-08	BMI	TRUE	reported	tUodhd	2	TRUE	NA	FALSE	NA	NA	NA	NA	NA	NA	NA	NA	NA	NA
rs1928295	C	T	C	T	-0.0188	-0.00231096	0.483267	0.430035	FALSE	FALSE	FALSE	KErKDi	9	120378483	0.00105383	NA	0.03	NA	Snoring	TRUE	reported	9	120378483	0.0031	7.91e-10	BMI	TRUE	reported	tUodhd	2	TRUE	NA	FALSE	NA	NA	NA	NA	NA	NA	NA	NA	NA	NA
rs2033732	C	T	C	T	0.0192	0.001167	0.732202	0.744406	FALSE	FALSE	FALSE	KErKDi	8	85079709	0.00119754	NA	0.37	NA	Snoring	TRUE	reported	8	85079709	0.0035	4.889e-08	BMI	TRUE	reported	tUodhd	2	TRUE	NA	FALSE	NA	NA	NA	NA	NA	NA	NA	NA	NA	NA
rs205262	G	A	G	A	0.0221	0.00402859	0.263455	0.267305	FALSE	FALSE	FALSE	KErKDi	6	34563164	0.00117894	NA	0.00059	NA	Snoring	TRUE	reported	6	34563164	0.0035	1.753e-10	BMI	TRUE	reported	tUodhd	2	TRUE	NA	FALSE	NA	NA	NA	NA	NA	NA	NA	NA	NA	NA
rs2112347	G	T	G	T	-0.0261	-0.0071272	0.389393	0.359405	FALSE	FALSE	FALSE	KErKDi	5	75015242	0.00109025	NA	3.6e-11	NA	Snoring	TRUE	reported	5	75015242	0.0031	6.191e-17	BMI	TRUE	reported	tUodhd	2	FALSE	NA	TRUE	NA	NA	NA	NA	NA	NA	NA	NA	NA	NA
rs2121279	T	C	T	C	0.0245	-0.000797616	0.16975	0.126009	FALSE	FALSE	FALSE	KErKDi	2	143043285	0.00157785	NA	0.62	NA	Snoring	TRUE	reported	2	143043285	0.0044	2.313e-08	BMI	TRUE	reported	tUodhd	2	TRUE	NA	FALSE	NA	NA	NA	NA	NA	NA	NA	NA	NA	NA
rs2176598	C	T	C	T	-0.0198	-0.00217566	0.791516	0.753929	FALSE	FALSE	FALSE	KErKDi	11	43864278	0.00121222	NA	0.067	NA	Snoring	TRUE	reported	11	43864278	0.0036	2.971e-08	BMI	TRUE	reported	tUodhd	2	TRUE	NA	FALSE	NA	NA	NA	NA	NA	NA	NA	NA	NA	NA
rs2207139	G	A	G	A	0.0447	-0.0002965	0.223269	0.169723	FALSE	FALSE	FALSE	KErKDi	6	50845490	0.00139172	NA	0.79	NA	Snoring	TRUE	reported	6	50845490	0.004	4.126e-29	BMI	TRUE	reported	tUodhd	2	TRUE	NA	FALSE	NA	NA	NA	NA	NA	NA	NA	NA	NA	NA
rs2245368	T	C	T	C	-0.0317	0.000393657	0.834185	0.833066	FALSE	FALSE	FALSE	KErKDi	7	76608143	0.00139828	NA	0.87	NA	Snoring	TRUE	reported	7	76608143	0.0057	3.187e-08	BMI	TRUE	reported	tUodhd	2	TRUE	NA	FALSE	NA	NA	NA	NA	NA	NA	NA	NA	NA	NA
rs2287019	T	C	T	C	-0.036	-0.00151503	0.21526	0.181742	FALSE	FALSE	FALSE	KErKDi	19	46202172	0.00136127	NA	0.26	NA	Snoring	TRUE	reported	19	46202172	0.0042	4.585e-18	BMI	TRUE	reported	tUodhd	2	TRUE	NA	FALSE	NA	NA	NA	NA	NA	NA	NA	NA	NA	NA
rs2303223	A	G	A	G	-0.0184	-0.0050546	0.348094	0.373243	FALSE	FALSE	FALSE	KErKDi	16	31075175	0.00107908	NA	3.3e-06	NA	Snoring	TRUE	reported	16	31075175	0.0031	3.674e-09	BMI	TRUE	reported	tUodhd	2	TRUE	NA	FALSE	NA	NA	NA	NA	NA	NA	NA	NA	NA	NA
rs2365389	T	C	T	C	-0.02	-0.00249019	0.415122	0.407977	FALSE	FALSE	FALSE	KErKDi	3	61236462	0.00106409	NA	0.016	NA	Snoring	TRUE	reported	3	61236462	0.0031	1.629e-10	BMI	TRUE	reported	tUodhd	2	TRUE	NA	FALSE	NA	NA	NA	NA	NA	NA	NA	NA	NA	NA
rs2820292	C	A	C	A	0.0195	-0.00100698	0.544408	0.567535	FALSE	FALSE	FALSE	KErKDi	1	201784287	0.00105409	NA	0.35	NA	Snoring	TRUE	reported	1	201784287	0.0031	1.834e-10	BMI	TRUE	reported	tUodhd	2	TRUE	NA	FALSE	NA	NA	NA	NA	NA	NA	NA	NA	NA	NA
rs29941	G	A	G	A	0.0182	0.00285645	0.66885	0.673434	FALSE	FALSE	FALSE	KErKDi	19	34309532	0.00111655	NA	0.01	NA	Snoring	TRUE	reported	19	34309532	0.0033	2.407e-08	BMI	TRUE	reported	tUodhd	2	TRUE	NA	FALSE	NA	NA	NA	NA	NA	NA	NA	NA	NA	NA
rs3101336	C	T	C	T	0.0334	-0.00193987	0.615971	0.600058	FALSE	FALSE	FALSE	KErKDi	1	72751185	0.00106367	NA	0.075	NA	Snoring	TRUE	reported	1	72751185	0.0031	2.661e-26	BMI	TRUE	reported	tUodhd	2	TRUE	NA	FALSE	NA	NA	NA	NA	NA	NA	NA	NA	NA	NA
rs3736485	G	A	G	A	-0.0176	0.00171479	0.634664	0.539115	FALSE	FALSE	FALSE	KErKDi	15	51748610	0.00105232	NA	0.099	NA	Snoring	TRUE	reported	15	51748610	0.0031	7.412e-09	BMI	TRUE	reported	tUodhd	2	TRUE	NA	FALSE	NA	NA	NA	NA	NA	NA	NA	NA	NA	NA
rs3817334	T	C	T	C	0.0262	0.000312889	0.433248	0.407943	FALSE	FALSE	FALSE	KErKDi	11	47650993	0.00106034	NA	0.79	NA	Snoring	TRUE	reported	11	47650993	0.0031	5.145e-17	BMI	TRUE	reported	tUodhd	2	TRUE	NA	FALSE	NA	NA	NA	NA	NA	NA	NA	NA	NA	NA
rs3849570	A	C	A	C	0.0188	0.0001421	0.367199	0.347642	FALSE	FALSE	FALSE	KErKDi	3	81792112	0.00109554	NA	0.87	NA	Snoring	TRUE	reported	3	81792112	0.0034	2.601e-08	BMI	TRUE	reported	tUodhd	2	TRUE	NA	FALSE	NA	NA	NA	NA	NA	NA	NA	NA	NA	NA
rs3888190	A	C	A	C	0.0309	0.00533397	0.406285	0.401409	FALSE	FALSE	FALSE	KErKDi	16	28889486	0.00106524	NA	5.1e-07	NA	Snoring	TRUE	reported	16	28889486	0.0031	3.14e-23	BMI	TRUE	reported	tUodhd	2	TRUE	NA	FALSE	NA	NA	NA	NA	NA	NA	NA	NA	NA	NA
rs4256980	G	C	G	C	0.0209	0.00506127	0.655657	0.655494	FALSE	TRUE	FALSE	KErKDi	11	8673939	0.00110016	NA	3.5e-06	NA	Snoring	TRUE	reported	11	8673939	0.0031	2.9e-11	BMI	TRUE	reported	tUodhd	2	TRUE	NA	FALSE	NA	NA	NA	NA	NA	NA	NA	NA	NA	NA
rs4740619	C	T	C	T	-0.0179	-0.00108176	0.430959	0.448641	FALSE	FALSE	FALSE	KErKDi	9	15634326	0.00104983	NA	0.29	NA	Snoring	TRUE	reported	9	15634326	0.0031	4.564e-09	BMI	TRUE	reported	tUodhd	2	TRUE	NA	FALSE	NA	NA	NA	NA	NA	NA	NA	NA	NA	NA
rs543874	G	A	G	A	0.0482	-0.000540506	0.162196	0.207181	FALSE	FALSE	FALSE	KErKDi	1	177889480	0.00128861	NA	0.65	NA	Snoring	TRUE	reported	1	177889480	0.0039	2.618e-35	BMI	TRUE	reported	tUodhd	2	TRUE	NA	FALSE	NA	NA	NA	NA	NA	NA	NA	NA	NA	NA
rs6477694	T	C	T	C	-0.0174	-0.00063077	0.571221	0.646586	FALSE	FALSE	FALSE	KErKDi	9	111932342	0.00109588	NA	0.56	NA	Snoring	TRUE	reported	9	111932342	0.0031	2.673e-08	BMI	TRUE	reported	tUodhd	2	TRUE	NA	FALSE	NA	NA	NA	NA	NA	NA	NA	NA	NA	NA
rs6567160	C	T	C	T	0.0556	-0.00090916	0.198839	0.232835	FALSE	FALSE	FALSE	KErKDi	18	57829135	0.00123552	NA	0.43	NA	Snoring	TRUE	reported	18	57829135	0.0036	3.93e-53	BMI	TRUE	reported	tUodhd	2	TRUE	NA	FALSE	NA	NA	NA	NA	NA	NA	NA	NA	NA	NA
rs657452	G	A	G	A	-0.0227	0.00205159	0.607195	0.609265	FALSE	FALSE	FALSE	KErKDi	1	49589847	0.00107296	NA	0.056	NA	Snoring	TRUE	reported	1	49589847	0.0031	5.482e-13	BMI	TRUE	reported	tUodhd	2	TRUE	NA	FALSE	NA	NA	NA	NA	NA	NA	NA	NA	NA	NA
rs6656785	G	A	G	A	0.0217	0.00114083	0.352236	0.392501	FALSE	FALSE	FALSE	KErKDi	1	75005776	0.00106869	NA	0.31	NA	Snoring	TRUE	reported	1	75005776	0.0031	3.829e-12	BMI	TRUE	reported	tUodhd	2	TRUE	NA	FALSE	NA	NA	NA	NA	NA	NA	NA	NA	NA	NA
rs6804842	G	A	G	A	0.0185	1.63727e-05	0.610788	0.573428	FALSE	FALSE	FALSE	KErKDi	3	25106437	0.00105827	NA	0.94	NA	Snoring	TRUE	reported	3	25106437	0.0031	2.476e-09	BMI	TRUE	reported	tUodhd	2	TRUE	NA	FALSE	NA	NA	NA	NA	NA	NA	NA	NA	NA	NA
rs7138803	A	G	A	G	0.0315	0.00116574	0.449365	0.368203	FALSE	FALSE	FALSE	KErKDi	12	50247468	0.00108217	NA	0.29	NA	Snoring	TRUE	reported	12	50247468	0.0031	8.153e-24	BMI	TRUE	reported	tUodhd	2	TRUE	NA	FALSE	NA	NA	NA	NA	NA	NA	NA	NA	NA	NA
rs7141420	T	C	T	C	0.0235	0.00370996	0.548434	0.515733	FALSE	FALSE	FALSE	KErKDi	14	79899454	0.00105155	NA	0.00045	NA	Snoring	TRUE	reported	14	79899454	0.0031	1.23e-14	BMI	TRUE	reported	tUodhd	2	TRUE	NA	FALSE	NA	NA	NA	NA	NA	NA	NA	NA	NA	NA
rs758747	T	C	T	C	0.0225	0.0026903	0.245173	0.277071	FALSE	FALSE	FALSE	KErKDi	16	3627358	0.00117817	NA	0.024	NA	Snoring	TRUE	reported	16	3627358	0.0037	7.473e-10	BMI	TRUE	reported	tUodhd	2	TRUE	NA	FALSE	NA	NA	NA	NA	NA	NA	NA	NA	NA	NA
rs7599312	A	G	A	G	-0.022	-0.00432742	0.312887	0.268504	FALSE	FALSE	FALSE	KErKDi	2	213413231	0.00118757	NA	0.00028	NA	Snoring	TRUE	reported	2	213413231	0.0034	1.173e-10	BMI	TRUE	reported	tUodhd	2	TRUE	NA	FALSE	NA	NA	NA	NA	NA	NA	NA	NA	NA	NA
rs7899106	G	A	G	A	0.0395	0.00237905	0.0391304	0.05017	FALSE	FALSE	FALSE	KErKDi	10	87410904	0.00240078	NA	0.29	NA	Snoring	TRUE	reported	10	87410904	0.0071	2.96e-08	BMI	TRUE	reported	tUodhd	2	TRUE	NA	FALSE	NA	NA	NA	NA	NA	NA	NA	NA	NA	NA
rs7903146	T	C	T	C	-0.0234	-0.00172295	0.227207	0.290196	FALSE	FALSE	FALSE	KErKDi	10	114758349	0.00114912	NA	0.17	NA	Snoring	TRUE	reported	10	114758349	0.0034	1.112e-11	BMI	TRUE	reported	tUodhd	2	TRUE	NA	FALSE	NA	NA	NA	NA	NA	NA	NA	NA	NA	NA
rs879620	T	C	T	C	0.0244	0.00190621	0.590777	0.615297	FALSE	FALSE	FALSE	KErKDi	16	4015729	0.00107701	NA	0.067	NA	Snoring	TRUE	reported	16	4015729	0.004	1.061e-09	BMI	TRUE	reported	tUodhd	2	TRUE	NA	FALSE	NA	NA	NA	NA	NA	NA	NA	NA	NA	NA
rs9400239	C	T	C	T	0.0188	0.00249559	0.652712	0.706744	FALSE	FALSE	FALSE	KErKDi	6	108977663	0.00114752	NA	0.03	NA	Snoring	TRUE	reported	6	108977663	0.0033	1.613e-08	BMI	TRUE	reported	tUodhd	2	TRUE	NA	FALSE	NA	NA	NA	NA	NA	NA	NA	NA	NA	NA
rs9579083	C	G	C	G	0.0295	-0.000114082	0.212518	0.180209	FALSE	TRUE	FALSE	KErKDi	13	28017270	0.00135941	NA	0.95	NA	Snoring	TRUE	reported	13	28017270	0.0047	3.461e-10	BMI	TRUE	reported	tUodhd	2	TRUE	NA	FALSE	NA	NA	NA	NA	NA	NA	NA	NA	NA	NA
rs9926784	C	T	C	T	-0.0265	-0.000796731	0.171268	0.183419	FALSE	FALSE	FALSE	KErKDi	16	19941968	0.00134901	NA	0.59	NA	Snoring	TRUE	reported	16	19941968	0.0042	1.849e-10	BMI	TRUE	reported	tUodhd	2	TRUE	NA	FALSE	NA	NA	NA	NA	NA	NA	NA	NA	NA	NA
